# Leapfrogging cancer diagnostics with AI: a mixed-methods assessment of implementation determinants in low- and middle-income countries

**DOI:** 10.64898/2026.10.19.26365881

**Authors:** Lydia A. Schoenpflug, Nikki J. van den Berg, Serey Vathana Chhut, Elaine Y. L. Leung, Lai-Meng Looi, Robert Lukande, Samuel James Meja, Rafael Parra-Medina, Tilak Pathak, Jeremia J. Pyuza, Rubina Razack, Augustine Tawiah, Maureen W. Waithaka, Pablo Zoroquiain, Jurriaan Barkey Wolf, Marcus J. Rijken, Gernot Jundt, Maxime W. Lafarge, Tjalling Bosse, Viktor H. Koelzer, Nanda Horeweg

## Abstract

**Introduction:** Cancer incidence is rising rapidly in low- and middle-income countries (LMICs), where diagnostic pathology capacity is constrained. AI applied to routine histopathology could strengthen diagnostic capacity and offer leapfrogging potential by embedding AI into diagnostic systems as they are built up. However, without empirically identifying implementation determinants in LMIC cancer-diagnostic settings, AI solutions risk being poorly aligned with local constraints, limiting impact or exacerbating existing disparities.

**Methods:** We conducted an exploratory mixed-methods pilot study across three phases: 1) a structured survey characterising the diagnostic and technical landscape and AI priorities; 2) focus group discussions (FGDs) to identify implementation determinants and 3) a second survey quantifying FGD-derived themes. Twelve physicians (nine pathologists, three gynaecologists) were purposively recruited (10 LMIC, 2 high-income countries for reference) and findings integrated through narrative triangulation.

**Results:** Diagnostic and AI infrastructure varied substantially and did not track consistently with country income classification. H&E staining was universally available, immunohistochemistry capacity was below WHO-recommended capacity for cancer diagnosis at 7 of 10 sites and molecular testing absent or minimal at 6 of 10 sites. Whole-slide-imaging scanners were available at 8 of 10 sites, graphics processing units, required for efficient AI inference, were available at only 4 of 10 sites. Participants prioritised AI for cancer screening, diagnosis, and biomarker prediction from H&E slides. Six implementation determinants were identified: AI literacy, governance frameworks, funding, evidence generation, clinical deployment, and collaboration. Financial constraints emerged as the dominant barrier across all determinants, and collaboration as a key enabler.

**Conclusion:** AI implementation readiness varied substantially within income groups, suggesting that country income classification is an insufficient proxy for institutional readiness, underscoring the need for institution-level assessment. Realising the leapfrogging potential of AI in this context requires coordinated progress across all determinants, with sustainable financing, and collaboration as enablers of the other determinants.

**Key messages:** *What is already known on this topic?:* Cancer incidence is rising rapidly in LMICs, where diagnostic capacity and molecular testing capabilities are severely constrained. AI could alleviate gaps, yet evidence on implementation determinants for integrating AI into cancer diagnostics in these settings remains limited.

*What this study adds?:* In this exploratory sample, AI implementation readiness varied substantially across LMIC settings, including within the same country income group. Readiness is shaped by six implementation determinants: AI literacy, governance frameworks, funding, evidence generation, clinical deployment, and collaboration, with financial constraints as the dominant cross-cutting barrier.

*How this study might affect research, practice or policy?:* These findings support institution-level feasibility assessment rather than reliance on country income classification as a proxy and highlight the need for sustainable financing and collaboration as foundational prerequisites for AI implementation in cancer diagnostics in LMICs.
