## Supplementary File 8: Survey 2 responses for "Leapfrogging cancer diagnostics with AI: a mixed-methods assessment of implementation determinants in low- and middle-income countries"

### Sheet: Sheet1
Participant ID	Country income level	How would you rate the average current level of awareness and use of AI in the general population of your country?	How would you rate the average attitude or perception of healthcare providers toward use of AI in pathology in your country?	How would you rate the average attitude or perception of cancer patients toward use of AI as part of their clinical journey in your country?	To what extent is education on AI currently integrated in the primary, secondary and higher education systems of your country?	To what extent is education on AI for medical applications currently provided to healthcare providers in your country?	On which topics would additional education for healthcare providers in your country be most valuable? (Select max 3)	Which educational formats would be most feasible for healthcare providers in your country? (Select max 3)	How would you rate your country’s current readiness regarding AI governance and regulation?	How would you rate your country’s current readiness regarding AI ethics?	Which funding sources are currently most realistic for AI implementation in your country? (Select max 3 if any)	1st most important stakeholder	2nd most important stakeholder	3rd most important stakeholder	4th most important stakeholder	5th most important stakeholder	Which collaboration would you consider most important to advance AI in pathology in your country? Please list three types of collaborations and name both stakeholders and type.	Which collaborations are needed but currently missing to advance AI in pathology in your country? Please list three types of collaborations and name both stakeholders and type.	What is the biggest barrier to sustaining collaboration in your country? (Select one)	AI and digital pathology could change where each step of the diagnostic workflow takes place. In a hub-and-spoke model, where do you envision each step happening in your country? [Sample preparation]	AI and digital pathology could change where each step of the diagnostic workflow takes place. In a hub-and-spoke model, where do you envision each step happening in your country? [Digitization]	AI and digital pathology could change where each step of the diagnostic workflow takes place. In a hub-and-spoke model, where do you envision each step happening in your country? [AI analysis]	AI and digital pathology could change where each step of the diagnostic workflow takes place. In a hub-and-spoke model, where do you envision each step happening in your country? [Pathologist review & reporting]	To what extent do you think local studies (e.g. validating AI performance on local patient data before clinical use) are required before implementation of AI models in healthcare in your country?	If you could prioritize ONE action to accelerate responsible AI implementation in pathology in your country, what would it be?	Any feedback/ comments you would like to leave us with?
P01	Low income	Early (aware of AI, but not using AI)	Positive (positive opinion or curiosity, but no action)	Neutral (neutral opinion, neither in favor nor against AI usage)	Early (awareness of the need, but nothing realized yet)	Moderate (incidental, non-structural education on AI present)	Basic AI concepts, AI implementation in clinical practice, Technical development and programming	Integration into clinical (pathology) residency, Short in-person courses, Mentorship programs	Absent (no laws/regulations available yet)	Absent (no guidelines available yet)	Industry partnerships, Academic research funding, International grants	(Academic) research groups	International research partners	Clinicians and other health care providers	Global health organizations	Public hospitals/labs	1. Academic Institutions and International Research Institutions 2. Public Hospitals and Academic institutions 3. AI companies and research institutions	Industry / AI companies Government commitment Patient and patient organizations	Dependence on short-term grants or donor cycles	Spoke (close to patient)	Spoke (close to patient)	Spoke (close to patient)	Hub (referral center)	Required (only locally validated models should be implemented)	Fast track validation of AI model in the country in order to get a buy-in from government / regulators/ and clinicians	none
P02	Lower middle income	Moderate (incidental use of AI)	Positive (positive opinion or curiosity, but no action)	Neutral (neutral opinion, neither in favor nor against AI usage)	Moderate (incidental, non-structural education on AI present)	Moderate (incidental, non-structural education on AI present)	Basic AI concepts	Integration into clinical (pathology) residency, Short in-person courses, Conference workshops	Absent (no laws/regulations available yet)	Absent (no guidelines available yet)	Government and public funding, Academic research funding, International grants	(Academic) research groups	Clinicians and other health care providers	Government	Professional medical societies	Private hospitals/labs	1. International collaboration - Professional pathological societies 2. Internal collaboration - Private hospitals/labs 3. IT collaboration - Government	1. Internal collaboration - Private, public clinicians/labs 2. IT collaboration - Government 3. N/A My answers may be not reasonable (?)	Regulatory or legal obstacles (e.g. data governance, sample export restrictions)	Spoke (close to patient)	Spoke (close to patient)	Spoke (close to patient)	Hub (referral center)	Desired, but not required (preferrable if possible, but not a hard requirement)	It would be a diagnostic help.
P03	High income (Reference)	Moderate (incidental use of AI)	Positive (positive opinion or curiosity, but no action)	Neutral (neutral opinion, neither in favor nor against AI usage)	Moderate (incidental, non-structural education on AI present)	Moderate (incidental, non-structural education on AI present)	AI implementation in clinical practice, AI ethics and governance, Regulatory approval pathways	Conference workshops, Regional training hubs, Self-paced online modules	Early (being developed now, expected within a year)	Early (being developed now, expected within a year)	Government and public funding, Industry partnerships, Academic research funding	Global health organizations	Industry / AI companies	Professional medical societies	(Academic) research groups	Clinicians and other health care providers	global healh organization - industry/AI companies: create awarness, profesional medical societies/research: provide proof of concept and demonstrate usefullnes, all other stakholder-clinicians: this is final loop where MD will be requesting the technology and asking for new ones and proposing the necesity of training.	All the one mentioned are lacking in a strong scale in Chile everything is moving through individual o small group interests.	Dependence on short-term grants or donor cycles	Spoke (close to patient)	Hub (referral center)	Hub (referral center)	Spoke (close to patient)	Desired, but not required (preferrable if possible, but not a hard requirement)	Demonstrate local results are similar to those in international research
P04	Upper middle income	Moderate (incidental use of AI)	Very positive (actively promoting AI implementation)	Neutral (neutral opinion, neither in favor nor against AI usage)	Well underway (formally integrated at some levels of education)	Moderate (incidental, non-structural education on AI present)	Basic AI concepts, AI implementation in clinical practice, Validation of AI algorithms	Integration into clinical (pathology) residency, Short in-person courses, Conference workshops	Early (being developed now, expected within a year)	Early (being developed now, expected within a year)	Government and public funding, Private healthcare investment, Academic research funding	(Academic) research groups	Clinicians and other health care providers	Industry / AI companies	Government	Professional medical societies	Collaboration between professional medical societies and healthcare organizations; academic research institutions and goverment; industry and AI companies	collaboration between medical training institutions (Ghana college of physicians and surgeons) and residents.	Dependence on short-term grants or donor cycles	Spoke (close to patient)	Hub (referral center)	Hub (referral center)	Hub (referral center)	Desired, but not required (preferrable if possible, but not a hard requirement)	Effective collaboration between professional medical societies and AI companies	The implementation of cancer diagnostics with AI will have a huge benefits for resource constraints settings like Ghana
P05	Upper middle income	Well underway (common use of AI)	Neutral (neutral opinion and no action in favor or against)	Neutral (neutral opinion, neither in favor nor against AI usage)	Moderate (incidental, non-structural education on AI present)	Early (awareness of the need, but nothing realized yet)	AI ethics and governance, Regulatory approval pathways, Data management and annotation	Integration into clinical (pathology) residency, Conference workshops, Self-paced online modules	Early (being developed now, expected within a year)	Early (being developed now, expected within a year)	Government and public funding, Industry partnerships, International grants	Government	Professional medical societies	Industry / AI companies	Patients and patient organizations	(Academic) research groups	Medical device authority - Regulatory body College of pathologists - Professional body Academy of Sciences Malaysia - Policy advisory body	Academic research groups are fragmented and working in silos Industry collaboration is fragmented and motivation is driven by parent organisation Regulatory bodies are too slow to keep up with pace of development	Dependence on short-term grants or donor cycles	Spoke (close to patient)	Spoke (close to patient)	Hub (referral center)	Hub (referral center)	Required (only locally validated models should be implemented)	Pathologists to work with Industry, not just accommodate industrial proposals	Please share your survey findings
P06	Lower middle income	Early (aware of AI, but not using AI)	Neutral (neutral opinion and no action in favor or against)	Neutral (neutral opinion, neither in favor nor against AI usage)	Absent (not at all)	Absent (not at all)	Basic AI concepts, Digital pathology workflows, AI ethics and governance	Integration into clinical (pathology) residency, Short in-person courses, Self-paced online modules	Absent (no laws/regulations available yet)	Absent (no guidelines available yet)	Government and public funding, Academic research funding, Philanthropic/global health funding	(Academic) research groups	Clinicians and other health care providers	Global health organizations	Industry / AI companies	Government	Clinical and academic, IT and electronic health records and international research group	Structure datasets, Industry partnership, and government support	No shared data standards or infrastructure	Spoke (close to patient)	Hub (referral center)	Hub (referral center)	Spoke (close to patient)	Required (only locally validated models should be implemented)	Build trust among healthcare professionals and the public by educating them about the benefits, limitations, and potential risks of AI tools in clinical practice and patient management.
P07	Low income	Moderate (incidental use of AI)	Positive (positive opinion or curiosity, but no action)	Neutral (neutral opinion, neither in favor nor against AI usage)	Early (awareness of the need, but nothing realized yet)	Moderate (incidental, non-structural education on AI present)	Basic AI concepts, AI implementation in clinical practice, Regulatory approval pathways	Integration into clinical (pathology) residency, Short in-person courses, Regional training hubs	Early (being developed now, expected within a year)	Early (being developed now, expected within a year)	Academic research funding, International grants, Philanthropic/global health funding	Government	(Academic) research groups	International research partners	Global health organizations	Clinicians and other health care providers	1. External collaboration: Ugandan Pathology AI-interest groups and Pathology AI-interest groups from HIC with expertise. 2. Internal collaboration: AI developers from the Makerere University College of Computing and Computer Science and Ugandan Pathology AI-interest groups. 3. Strategic Partner collaboration: Ugandan Pathology AI-interest groups and Pathology AI industry developers.	1. External collaboration: Ugandan Pathology AI-interest groups and Pathology AI-interest groups from HIC with expertise. 2. Internal collaboration: AI developers from the Makerere University College of Computing and Computer Science and Ugandan Pathology AI-interest groups. 3. Strategic Partner collaboration: Ugandan Pathology AI-interest groups and Pathology AI industry developers.	Dependence on short-term grants or donor cycles	Spoke (close to patient)	Hub (referral center)	Hub (referral center)	Hub (referral center)	Required (only locally validated models should be implemented)	AI literacy and buy in.	We need action now.
P08	Lower middle income	Moderate (incidental use of AI)	Positive (positive opinion or curiosity, but no action)	Neutral (neutral opinion, neither in favor nor against AI usage)	Early (awareness of the need, but nothing realized yet)	Moderate (incidental, non-structural education on AI present)	Digital pathology workflows, AI ethics and governance, Data management and annotation	Integration into clinical (pathology) residency, Conference workshops, Live online workshops	Moderate (general laws/regulations available, not specific for health care)	Moderate (general guidelines available, not specific for health care)	Government and public funding, Insurance/reimbursement models, Industry partnerships	Government	Clinicians and other health care providers	Industry / AI companies	General Public	Patients and patient organizations	Government and Private and Public Healthcare Institutions, Industry and Private and Public Healthcare Institutions, Government and Medical Education Insitutions	Government and Private and Public Healthcare Institutions, Government and Patient/Patient Organisations, Industry and Professional Doctors' Organisations	Fragmented institutions / no existing networks	Spoke (close to patient)	Spoke (close to patient)	Hub (referral center)	Hub (referral center)	Desired, but not required (preferrable if possible, but not a hard requirement)	Digitisation of pathology
P09	Lower middle income	Well underway (common use of AI)	Positive (positive opinion or curiosity, but no action)	Positive (positive opinion or curiosity, but not demanding it)	Well underway (formally integrated at some levels of education)	Well underway (formally integrated at some locations)	Digital pathology workflows, AI implementation in clinical practice, AI ethics and governance	Integration into clinical (pathology) residency, Self-paced online modules, Live online workshops	Well underway (laws/regulations specifically for health care available)	Well underway (guidelines specifically for health care available)	Industry partnerships, Academic research funding, International grants, Philanthropic/global health funding	Government	Clinicians and other health care providers	Public hospitals/labs	(Academic) research groups	International research partners	Government ↔ Academic research groups, Public hospitals/labs ↔ Industry/AI companies, Academic research groups ↔ International research partners	Public hospitals/labs ↔ Industry/AI companies,Clinicians and other health care providers ↔ Academic research groups	Dependence on short-term grants or donor cycles	Spoke (close to patient)	Spoke (close to patient)	Hub (referral center)	Hub (referral center)	Desired, but not required (preferrable if possible, but not a hard requirement)	Priority action: Establish a national digital pathology and AI validation network linking public hospitals, academic institutions, and regulatory authorities.	NA
P10	Upper middle income	Early (aware of AI, but not using AI)	Positive (positive opinion or curiosity, but no action)	Neutral (neutral opinion, neither in favor nor against AI usage)	Absent (not at all)	Moderate (incidental, non-structural education on AI present)	Digital pathology workflows, AI implementation in clinical practice, Interpretation of AI research papers	Integration into clinical (pathology) residency, Short in-person courses, International fellowships	Absent (no laws/regulations available yet)	Absent (no guidelines available yet)	Academic research funding, International grants, Philanthropic/global health funding	Public hospitals/labs	Clinicians and other health care providers	Government	(Academic) research groups	Patients and patient organizations	1) Governmental/national - stakeholders: department of national health, 2) Inter-institutional collaboration (academic institutions and National Health Lab Services (NHLS)- stakeholders: health professional across all concerned disciplines, 3) Inter/multidisciplinary collaboration - stakeholders: health professsionals( clinicians/oncologists/pathologists) and patients	as above	Fragmented institutions / no existing networks	Hub (referral center)	Hub (referral center)	Hub (referral center)	Hub (referral center)	Required (only locally validated models should be implemented)	Training in AI	These questions were hard/tricky: How would you rate the average attitude or perception of cancer patients toward use of AI as part of their clinical journey in your country?- the patient population we serve is low socio-economic, I feel they are not even aware of AI, so chose the neutral answer. On which topics would additional education for healthcare providers in your country be most valuable?…
P11	Upper middle income	Well underway (common use of AI)	Positive (positive opinion or curiosity, but no action)	Neutral (neutral opinion, neither in favor nor against AI usage)	Moderate (incidental, non-structural education on AI present)	Moderate (incidental, non-structural education on AI present)	Basic AI concepts, Digital pathology workflows, AI implementation in clinical practice	Integration into clinical (pathology) residency, Short in-person courses, Conference workshops	Moderate (general laws/regulations available, not specific for health care)	Moderate (general guidelines available, not specific for health care)	Private healthcare investment, Industry partnerships, International grants	Industry / AI companies	Industry / AI companies	International research partners	(Academic) research groups	Clinicians and other health care providers	Latin American society of digital Pathology Glorias Project Roche	Big pharma Universities	Qualified personnel	Hub (referral center)	Hub (referral center)	Hub (referral center)	Hub (referral center)	Required (only locally validated models should be implemented)	Research
P12	High income (Reference)	Moderate (incidental use of AI)	Neutral (neutral opinion and no action in favor or against)	Neutral (neutral opinion, neither in favor nor against AI usage)	Moderate (incidental, non-structural education on AI present)	Moderate (incidental, non-structural education on AI present)	AI implementation in clinical practice	Short in-person courses, Regional training hubs, Mentorship programs	Well underway (laws/regulations specifically for health care available)	Well underway (guidelines specifically for health care available)	Government and public funding, Academic research funding, Philanthropic/global health funding	Government	Public hospitals/labs	Clinicians and other health care providers	Patients and patient organizations	Professional medical societies	multidisciplinary team- clinical; patients- patient groups; industry	data science team	Dependence on short-term grants or donor cycles	Spoke (close to patient)	Spoke (close to patient)	Spoke (close to patient)	Hub (referral center)	Required (only locally validated models should be implemented)	We need multiple AI and clinical teams to achieve fair AI implementation. At the moment I don't see that because of potential conflicts of interests.	May I suggest a few adjustments or limitations when you come to publishing this research. 1) some of the questions is based on our perceived understanding of where we are with AI readiness in our countries in areas that we are not expert on (e.g. education, general population AI use). I would love to say "I don't know" for some of the questions. 2) I also find some of the words may need to be bet…
